# Deciphering the consequence of deep intronic variants: a progeroid syndrome caused by a *TAPT1* mutation is revealed by combined RNA/SI-NET sequencing

**DOI:** 10.1101/2022.07.15.22276800

**Authors:** Nasrinsadat Nabavizadeh, Annkatrin Bressin, Poh Hui Chia, Ricardo Moreno Traspas, Nathalie Escande-Beillard, Carine Bonnard, Zohreh Hojati, Scott Drutman, Susanne Freier, Mohammad El-Khateeb, Rajaa Fathallah, Jean-Laurent Casanova, Wesam Soror, Alaa Arafat, Mohammad Shboul, Andreas Mayer, Bruno Reversade

## Abstract

Exome sequencing has introduced a paradigm shift for the identification of germline variations responsible for Mendelian diseases. However, non-coding regions, which make up 98% of the genome, cannot be captured. The lack of functional annotation for intronic and intergenic variants makes RNA-seq a powerful companion diagnostic. Here, we illustrate this point by identifying six patients with a recessive Osteogenesis Imperfecta (OI) and neonatal progeria syndrome. By integrating homozygosity mapping and RNA-seq, we delineated a deep intronic *TAPT1* mutation (c.1237-52G>A) that segregated with the disease. Using patients’ fibroblasts, we document that TAPT1’s nascent transcription was not affected, indicating instead that this variant leads to an alteration of pre-mRNA processing. Predicted to serve as an alternative splicing branchpoint, this mutation causes *TAPT1* exon 12 skipping, creating a protein-null allele. Additionally, our study reveals dysregulation of pathways involved in collagen and extracellular matrix biology in disease-relevant cells. Overall, our work highlights the power of transcriptomic approaches in deciphering the repercussion of non-coding variants as well as in illuminating the molecular mechanisms and underlying pathways of human diseases.
