## Supplementary material for "Deciphering the consequence of deep intronic variants: a progeroid syndrome caused by a *TAPT1* mutation is revealed by combined RNA/SI-NET sequencing": Table S1

### Sheet: Sheet1
Table S1. List of differentially expressed genes in the patient cells
GeneID	GeneName	RNAseq_log2FC	RNAseq_padj	RNAseq_classification
ENSG00000233913.7	CTC-575D19.1	5.64589	4.92258e-56	up
ENSG00000152977.9	ZIC1	4.46709	7.41965e-53	up
ENSG00000175084.11	DES	3.82595	7.23843e-26	up
ENSG00000106538.9	RARRES2	-3.56689	6.36845e-24	down
ENSG00000220749.4	RP11-565J7.3	3.41782	5.62418e-22	up
ENSG00000162496.8	DHRS3	-1.58347	5.66354e-17	down
ENSG00000137573.13	SULF1	-3.14983	2.27547e-15	down
ENSG00000162631.18	NTNG1	2.35447	1.33979e-13	up
ENSG00000206341.7	HLA-H	-4.0803	1.39249e-13	down
ENSG00000169762.16	TAPT1	-2.4686	8.00525e-11	down
ENSG00000133110.14	POSTN	2.50906	1.45507e-10	up
ENSG00000030419.16	IKZF2	-1.94113	2.91851e-09	down
ENSG00000133169.5	BEX1	-2.85671	4.16799e-09	down
ENSG00000095739.10	BAMBI	-3.16422	5.33068e-09	down
ENSG00000174963.17	ZIC4	3.76031	6.39909e-09	up
ENSG00000122862.4	SRGN	-3.87087	2.41852e-08	down
ENSG00000114200.9	BCHE	4.33411	8.58695e-08	up
ENSG00000163431.12	LMOD1	-1.44785	3.11893e-07	down
ENSG00000106976.20	DNM1	2.28133	8.14645e-07	up
ENSG00000136040.8	PLXNC1	3.85491	3.35595e-06	up
ENSG00000160255.17	ITGB2	-2.01184	4.2325e-06	down
ENSG00000134824.13	FADS2	1.20173	5.19435e-06	up
ENSG00000187498.14	COL4A1	-1.67186	1.0084e-05	down
ENSG00000158089.14	GALNT14	3.59241	1.42401e-05	up
ENSG00000077157.21	PPP1R12B	-1.57226	1.60953e-05	down
ENSG00000198542.13	ITGBL1	-1.67564	3.19202e-05	down
ENSG00000254535.3	PABPC4L	2.18701	3.45666e-05	up
ENSG00000154556.17	SORBS2	-2.32846	4.56064e-05	down
ENSG00000185950.8	IRS2	-1.02496	5.10404e-05	down
ENSG00000148671.13	ADIRF	-2.01879	0.00015736	down
ENSG00000122786.19	CALD1	-0.862955	0.000165104	down
ENSG00000151692.14	RNF144A	2.80197	0.000165104	up
ENSG00000173706.12	HEG1	-1.62579	0.000172627	down
ENSG00000100234.11	TIMP3	-1.29932	0.000215281	down
ENSG00000221852.4	KRTAP1-5	-2.93557	0.000227514	down
ENSG00000248698.6	RP11-341G5.3	-4.36074	0.000227514	down
ENSG00000134871.17	COL4A2	-1.37712	0.000237814	down
ENSG00000169760.17	NLGN1	-2.49036	0.000251396	down
ENSG00000177697.18	CD151	-1.16934	0.000253887	down
ENSG00000082397.17	EPB41L3	1.68264	0.000327531	up
ENSG00000138316.10	ADAMTS14	1.4881	0.000356043	up
ENSG00000166206.14	GABRB3	4.14648	0.000408957	up
ENSG00000188517.15	COL25A1	4.47346	0.000408957	up
ENSG00000107611.14	CUBN	2.54699	0.000445312	up
ENSG00000144283.21	PKP4	-0.823067	0.000678024	down
ENSG00000171345.13	KRT19	-3.90362	0.000731393	down
ENSG00000129353.14	SLC44A2	-0.763805	0.000896304	down
ENSG00000143786.7	CNIH3	2.12113	0.00109547	up
ENSG00000158555.14	GDPD5	-1.03771	0.0011506	down
ENSG00000151952.15	TMEM132D	9.47551	0.0011593	up
ENSG00000178718.6	RPP25	1.42147	0.00122452	up
ENSG00000127152.17	BCL11B	5.51266	0.00143015	up
ENSG00000073464.11	CLCN4	-3.28317	0.00191958	down
ENSG00000183775.10	KCTD16	-4.69334	0.00191958	down
ENSG00000185015.7	CA13	-1.53557	0.00191958	down
ENSG00000158528.11	PPP1R9A	3.13267	0.00204824	up
ENSG00000100626.16	GALNT16	3.25679	0.00205614	up
ENSG00000063660.8	GPC1	-0.758338	0.0022524	down
ENSG00000052795.12	FNIP2	-1.28733	0.0024437	down
ENSG00000113296.14	THBS4	4.42532	0.0024437	up
ENSG00000164111.14	ANXA5	-0.691481	0.0024437	down
ENSG00000215386.12	MIR99AHG	2.46748	0.00265173	up
ENSG00000144749.13	LRIG1	1.03265	0.00279407	up
ENSG00000107738.19	VSIR	-0.999698	0.00283603	down
ENSG00000166265.11	CYYR1	3.43225	0.00303498	up
ENSG00000111907.20	TPD52L1	-2.81855	0.00305771	down
ENSG00000173262.11	SLC2A14	8.02892	0.00305771	up
ENSG00000236609.3	ZNF853	4.58265	0.00316517	up
ENSG00000162909.17	CAPN2	-0.687283	0.00379891	down
ENSG00000168255.20	RP11-514P8.12	6.94511	0.00379891	up
ENSG00000161381.13	PLXDC1	3.52514	0.00426135	up
ENSG00000064787.13	BCAS1	3.18738	0.0045045	up
ENSG00000166311.9	SMPD1	-1.27151	0.00458797	down
ENSG00000198899.2	MT-ATP6	-0.89408	0.00458797	down
ENSG00000232938.2	AC139099.3	6.91601	0.00463725	up
ENSG00000120278.16	PLEKHG1	3.95141	0.00490986	up
ENSG00000099194.5	SCD	1.56469	0.00492934	up
ENSG00000092820.17	EZR	-1.21045	0.0051962	down
ENSG00000131737.5	KRT34	-3.53668	0.00520822	down
ENSG00000198431.15	TXNRD1	-1.92273	0.00547076	down
ENSG00000177575.12	CD163	5.13908	0.00604818	up
ENSG00000106819.11	ASPN	2.50004	0.0061018	up
ENSG00000116157.5	GPX7	0.814973	0.0063665	up
ENSG00000145779.7	TNFAIP8	-1.14992	0.00666481	down
ENSG00000080493.15	SLC4A4	-1.14834	0.00671803	down
ENSG00000099139.13	PCSK5	1.36163	0.00671803	up
ENSG00000128965.11	CHAC1	-0.846342	0.00671803	down
ENSG00000150938.9	CRIM1	-0.977165	0.00671803	down
ENSG00000152465.17	NMT2	-0.976875	0.00671803	down
ENSG00000158008.9	EXTL1	-2.5354	0.00671803	down
ENSG00000162591.15	MEGF6	-1.59222	0.00671803	down
ENSG00000181690.7	PLAG1	0.953089	0.00753667	up
ENSG00000159251.6	ACTC1	-3.01317	0.00819013	down
ENSG00000105664.10	COMP	-1.68072	0.00824909	down
ENSG00000155324.9	GRAMD3	-1.30335	0.00869753	down
ENSG00000186480.12	INSIG1	1.12504	0.00879852	up
ENSG00000223749.9	AC004383.4	1.89722	0.00919949	up
ENSG00000115641.18	FHL2	-1.36933	0.00986752	down
ENSG00000119714.10	GPR68	1.31855	0.00986752	up
ENSG00000175130.6	MARCKSL1	1.27254	0.0101433	up
ENSG00000064309.14	CDON	2.44437	0.0112045	up
ENSG00000198736.11	MSRB1	-0.974014	0.0112045	down
ENSG00000138741.10	TRPC3	2.12447	0.0118869	up
ENSG00000176485.11	PLA2G16	-2.72132	0.0119781	down
ENSG00000109854.13	HTATIP2	-2.2278	0.0122931	down
ENSG00000112559.13	MDFI	2.94966	0.0122931	up
ENSG00000158825.5	CDA	-2.11464	0.012418	down
ENSG00000087008.15	ACOX3	-1.18987	0.0141028	down
ENSG00000239332.5	AC016722.2	-1.4359	0.0147973	down
ENSG00000013583.8	HEBP1	-1.03893	0.0150328	down
ENSG00000136114.15	THSD1	-1.57764	0.0150328	down
ENSG00000112378.11	PERP	-1.59299	0.0152372	down
ENSG00000136490.8	LIMD2	1.1712	0.0159157	up
ENSG00000000971.15	CFH	-1.92706	0.0168388	down
ENSG00000135903.19	PAX3	-2.21097	0.0168388	down
ENSG00000152137.6	HSPB8	-1.47608	0.0168388	down
ENSG00000004660.14	CAMKK1	1.24168	0.0177089	up
ENSG00000072163.19	LIMS2	-1.50485	0.017751	down
ENSG00000112182.14	BACH2	2.75027	0.017751	up
ENSG00000129422.14	MTUS1	5.23897	0.017751	up
ENSG00000159263.15	SIM2	-7.42177	0.017751	down
ENSG00000107796.13	ACTA2	-1.66355	0.0181159	down
ENSG00000180914.10	OXTR	-1.56678	0.0183567	down
ENSG00000006534.15	ALDH3B1	-1.36763	0.0194622	down
ENSG00000231007.5	CDC20P	2.68449	0.0195303	up
ENSG00000227811.2	RP4-773A18.4	2.92021	0.0218974	up
ENSG00000077092.18	RARB	-4.26463	0.0229021	down
ENSG00000184845.3	DRD1	-5.66372	0.0232922	down
ENSG00000230390.1	RP11-14O22.1	3.47298	0.0243423	up
ENSG00000255690.2	TRIL	3.45461	0.0247915	up
ENSG00000135636.13	DYSF	-2.08855	0.0275997	down
ENSG00000074181.8	NOTCH3	-1.55768	0.0277722	down
ENSG00000196196.2	HRCT1	-3.22302	0.0293654	down
ENSG00000237232.7	ZNF295-AS1	-6.35466	0.030762	down
ENSG00000271361.1	HTATSF1P2	-4.34774	0.0309888	down
ENSG00000139211.6	AMIGO2	-2.22143	0.0314543	down
ENSG00000169583.12	CLIC3	-3.00323	0.0344625	down
ENSG00000076716.8	GPC4	-1.31968	0.0371428	down
ENSG00000136869.14	TLR4	-3.68063	0.0372395	down
ENSG00000033627.16	ATP6V0A1	0.746355	0.0393517	up
ENSG00000115902.10	SLC1A4	-0.677178	0.0412247	down
ENSG00000143369.14	ECM1	-0.804523	0.0412247	down
ENSG00000268089.2	GABRQ	5.21096	0.0412247	up
ENSG00000178033.5	FAM26E	-1.02297	0.0412594	down
ENSG00000166396.12	SERPINB7	-3.46442	0.0422688	down
ENSG00000166482.11	MFAP4	0.814302	0.0422688	up
ENSG00000172061.8	LRRC15	2.03605	0.0422688	up
ENSG00000108556.7	CHRNE	-2.72635	0.0432341	down
ENSG00000128274.16	A4GALT	-1.30972	0.0442469	down
ENSG00000173559.12	NABP1	-0.635566	0.0442469	down
ENSG00000234449.2	RP11-706O15.3	2.13152	0.0442469	up
ENSG00000261115.5	TMEM178B	-4.79557	0.0453363	down
ENSG00000122877.15	EGR2	1.32886	0.0455004	up
ENSG00000130032.15	PRRG3	5.37898	0.0466818	up
ENSG00000254726.2	MEX3A	1.42808	0.0470087	up
ENSG00000072952.18	MRVI1	-1.79936	0.0473243	down
ENSG00000135749.18	PCNX2	-0.800687	0.0473888	down
ENSG00000159184.7	HOXB13	5.85066	0.0473888	up
ENSG00000180447.6	GAS1	1.89029	0.0473888	up
ENSG00000143061.17	IGSF3	3.42502	0.0477797	up
ENSG00000197632.8	SERPINB2	-4.00621	0.0477797	down
ENSG00000243232.4	PCDHAC2	3.17505	0.0477797	up
ENSG00000120594.16	PLXDC2	2.34465	0.0479037	up
ENSG00000266066.1	POLRMTP1	7.03982	0.0479037	up
ENSG00000013563.13	DNASE1L1	-0.844548	0.0483411	down
ENSG00000144730.17	IL17RD	1.15952	0.0491216	up
ENSG00000041982.15	TNC	0.808185	0.0499545	up
ENSG00000110047.17	EHD1	-0.606836	0.0499545	down
ENSG00000130402.11	ACTN4	-1.02218	0.0499545	down
ENSG00000149485.18	FADS1	0.968026	0.0499545	up
ENSG00000152578.12	GRIA4	8.32915	0.0499545	up
ENSG00000177666.16	PNPLA2	-0.901312	0.0499545	down
