## Supplementary material for "Deciphering the consequence of deep intronic variants: a progeroid syndrome caused by a *TAPT1* mutation is revealed by combined RNA/SI-NET sequencing": Table S2

### Sheet: TableS2
Table S2. List of genes with differential RNA POL II occupancy in patient cells vs. wildtype
GeneID	GeneName	NETseq_log2FC	NETseq_padj	NETseq_classification
ENSG00000145293.15	ENOPH1	-4.95762	1.28376e-42	down
ENSG00000105664.10	COMP	-4.28371	2.84641e-28	down
ENSG00000006016.10	CRLF1	-5.10979	1.39094e-17	down
ENSG00000132334.16	PTPRE	-3.99354	1.05117e-14	down
ENSG00000122641.10	INHBA	2.73334	2.08596e-13	up
ENSG00000103888.16	CEMIP	2.63974	4.06164e-13	up
ENSG00000167772.11	ANGPTL4	-3.14598	8.07581e-13	down
ENSG00000204291.10	COL15A1	-2.35303	9.20572e-13	down
ENSG00000237187.8	RP11-65F13.2	2.90671	9.20572e-13	up
ENSG00000188393.8	CLEC2A	-5.45706	1.17089e-12	down
ENSG00000196611.4	MMP1	-4.91619	2.86108e-12	down
ENSG00000095303.15	PTGS1	-3.37838	7.1792e-12	down
ENSG00000138944.7	KIAA1644	-2.71166	7.68154e-12	down
ENSG00000110852.4	CLEC2B	-3.22806	2.53175e-11	down
ENSG00000111452.12	ADGRD1	2.9041	3.11966e-11	up
ENSG00000162631.18	NTNG1	3.17728	5.75359e-11	up
ENSG00000072201.13	LNX1	2.09638	1.39787e-10	up
ENSG00000073756.11	PTGS2	2.68526	5.09527e-10	up
ENSG00000154122.13	ANKH	-1.93932	5.91175e-10	down
ENSG00000179954.15	SSC5D	2.52552	9.2242e-10	up
ENSG00000171385.9	KCND3	3.02207	1.19829e-09	up
ENSG00000133107.14	TRPC4	3.28449	3.67373e-09	up
ENSG00000159200.17	RCAN1	1.93762	1.5707e-08	up
ENSG00000112414.14	ADGRG6	2.8085	1.32888e-07	up
ENSG00000127241.16	MASP1	-2.31811	2.54294e-07	down
ENSG00000154277.12	UCHL1	1.99832	2.54294e-07	up
ENSG00000148671.13	ADIRF	-2.10436	3.06209e-07	down
ENSG00000197208.5	SLC22A4	-1.6739	4.31893e-07	down
ENSG00000135111.15	TBX3	-1.57818	6.02453e-07	down
ENSG00000129116.17	PALLD	2.0727	7.25926e-07	up
ENSG00000138316.10	ADAMTS14	-2.03869	8.08018e-07	down
ENSG00000144810.15	COL8A1	-1.66302	8.16491e-07	down
ENSG00000002746.14	HECW1	-2.06885	8.32466e-07	down
ENSG00000152049.6	KCNE4	2.4277	8.32466e-07	up
ENSG00000171604.11	CXXC5	-1.87079	1.50878e-06	down
ENSG00000215386.12	MIR99AHG	1.88012	3.17084e-06	up
ENSG00000158321.16	AUTS2	1.43941	3.46623e-06	up
ENSG00000124225.15	PMEPA1	-1.72895	3.89534e-06	down
ENSG00000148426.12	PROSER2	-3.13636	4.1809e-06	down
ENSG00000218336.8	TENM3	1.5775	5.45141e-06	up
ENSG00000158747.14	NBL1	-2.10029	6.3021e-06	down
ENSG00000074590.13	NUAK1	1.83669	7.85284e-06	up
ENSG00000088756.12	ARHGAP28	2.77223	8.01309e-06	up
ENSG00000101255.10	TRIB3	1.87092	8.01309e-06	up
ENSG00000119714.10	GPR68	-2.64555	1.04833e-05	down
ENSG00000243137.7	PSG4	3.94429	1.26226e-05	up
ENSG00000049540.16	ELN	-1.8347	1.28369e-05	down
ENSG00000163827.12	LRRC2	1.92824	1.60787e-05	up
ENSG00000164932.12	CTHRC1	2.32549	2.09793e-05	up
ENSG00000060718.21	COL11A1	5.28678	2.60463e-05	up
ENSG00000118898.15	PPL	-2.46514	3.22056e-05	down
ENSG00000104723.20	TUSC3	1.99655	3.41978e-05	up
ENSG00000189320.8	FAM180A	-1.72789	3.98775e-05	down
ENSG00000198947.15	DMD	3.96228	3.98775e-05	up
ENSG00000067082.14	KLF6	1.37365	4.26274e-05	up
ENSG00000111981.4	ULBP1	2.2809	4.26274e-05	up
ENSG00000204764.13	RANBP17	1.90976	4.44722e-05	up
ENSG00000055813.5	CCDC85A	6.21036	4.48644e-05	up
ENSG00000162772.16	ATF3	1.4605	6.96826e-05	up
ENSG00000223749.9	AC004383.4	2.83001	8.33011e-05	up
ENSG00000059804.15	SLC2A3	1.53948	9.17655e-05	up
ENSG00000082482.13	KCNK2	1.31018	9.54039e-05	up
ENSG00000185565.11	LSAMP	-1.38433	9.66374e-05	down
ENSG00000152413.14	HOMER1	1.65937	0.000114161	up
ENSG00000060982.14	BCAT1	1.52256	0.000117437	up
ENSG00000115963.13	RND3	1.7354	0.000122257	up
ENSG00000177885.13	GRB2	1.47596	0.000122257	up
ENSG00000145390.11	USP53	1.7808	0.00012333	up
ENSG00000205683.11	DPF3	1.41397	0.000128628	up
ENSG00000197614.10	MFAP5	2.38903	0.000155368	up
ENSG00000140105.17	WARS	1.32308	0.000173479	up
ENSG00000168874.12	ATOH8	-2.21282	0.000173479	down
ENSG00000144115.16	THNSL2	7.44404	0.000178037	up
ENSG00000078401.6	EDN1	-2.49424	0.000186349	down
ENSG00000182871.14	COL18A1	-1.44604	0.000252854	down
ENSG00000111859.16	NEDD9	1.24007	0.000290504	up
ENSG00000172115.8	CYCS	1.81709	0.000293134	up
ENSG00000145730.20	PAM	-1.48446	0.000298613	down
ENSG00000105989.8	WNT2	3.05855	0.000306409	up
ENSG00000151474.21	FRMD4A	1.71561	0.000306409	up
ENSG00000185420.18	SMYD3	1.26826	0.000313449	up
ENSG00000066629.16	EML1	-1.52329	0.000332091	down
ENSG00000039560.13	RAI14	1.19784	0.000338504	up
ENSG00000067141.16	NEO1	2.05415	0.000338504	up
ENSG00000165046.12	LETM2	3.04336	0.000338504	up
ENSG00000020181.17	ADGRA2	1.62688	0.000381133	up
ENSG00000140545.14	MFGE8	2.06971	0.000381133	up
ENSG00000146197.8	RP3-329A5.4	2.9599	0.000389444	up
ENSG00000070669.16	ASNS	1.3887	0.000391848	up
ENSG00000168542.14	COL3A1	1.34824	0.000391848	up
ENSG00000143341.11	HMCN1	2.02878	0.000422724	up
ENSG00000133110.14	POSTN	1.94289	0.000429928	up
ENSG00000144824.20	PHLDB2	1.27857	0.000429928	up
ENSG00000143797.11	MBOAT2	1.75079	0.000436187	up
ENSG00000171345.13	KRT19	4.49218	0.000469072	up
ENSG00000188906.15	LRRK2	-1.63831	0.000517024	down
ENSG00000135074.15	ADAM19	2.14421	0.000533695	up
ENSG00000059122.16	FLYWCH1	1.58927	0.000686334	up
ENSG00000150593.17	PDCD4	1.27135	0.000686334	up
ENSG00000105928.14	DFNA5	1.79455	0.000699957	up
ENSG00000227036.6	LINC00511	-1.43946	0.000725872	down
ENSG00000100292.16	HMOX1	-1.29274	0.000749644	down
ENSG00000134247.9	PTGFRN	2.8609	0.000842371	up
ENSG00000151388.10	ADAMTS12	1.48833	0.000867933	up
ENSG00000138166.5	DUSP5	1.28143	0.000902718	up
ENSG00000117228.9	GBP1	3.001	0.000949025	up
ENSG00000174371.16	EXO1	1.56899	0.000952311	up
ENSG00000256525.6	POLG2	1.67724	0.00102198	up
ENSG00000183087.14	GAS6	-1.459	0.00110977	down
ENSG00000230417.11	LINC00595	-1.93248	0.00111824	down
ENSG00000091490.10	SEL1L3	2.20266	0.00124503	up
ENSG00000170624.13	SGCD	1.10673	0.00126647	up
ENSG00000153714.5	LURAP1L	1.38607	0.00127025	up
ENSG00000166886.12	NAB2	-1.49621	0.00147909	down
ENSG00000169071.14	ROR2	2.16704	0.00147909	up
ENSG00000167552.13	TUBA1A	1.56655	0.00149086	up
ENSG00000127528.5	KLF2	1.46629	0.00155621	up
ENSG00000184226.14	PCDH9	4.33239	0.0017256	up
ENSG00000182240.15	BACE2	2.41931	0.00175395	up
ENSG00000090339.8	ICAM1	2.17493	0.00186692	up
ENSG00000176697.18	BDNF	1.32683	0.00216094	up
ENSG00000119630.13	PGF	-2.01202	0.00229687	down
ENSG00000144645.13	OSBPL10	1.94902	0.00231135	up
ENSG00000104611.11	SH2D4A	1.21001	0.00242424	up
ENSG00000118257.16	NRP2	1.4352	0.00242424	up
ENSG00000163393.12	SLC22A15	1.23783	0.00242424	up
ENSG00000144802.11	NFKBIZ	1.28704	0.00244653	up
ENSG00000137573.13	SULF1	1.56513	0.00247799	up
ENSG00000172345.13	STARD5	-1.76079	0.00290953	down
ENSG00000172379.20	ARNT2	1.72902	0.00290953	up
ENSG00000132837.14	DMGDH	1.62179	0.0029114	up
ENSG00000121690.10	DEPDC7	-2.37785	0.00291598	down
ENSG00000122335.14	SERAC1	1.8718	0.00291598	up
ENSG00000139793.18	MBNL2	1.15898	0.00303093	up
ENSG00000136928.6	GABBR2	-1.61747	0.00303924	down
ENSG00000237975.6	RP1-14N1.2	2.18905	0.00303924	up
ENSG00000135046.13	ANXA1	1.45552	0.00405316	up
ENSG00000105855.9	ITGB8	-1.90531	0.0045307	down
ENSG00000187479.6	C11orf96	1.89161	0.0047629	up
ENSG00000113645.14	WWC1	2.43909	0.00480188	up
ENSG00000120053.10	GOT1	1.18487	0.00507858	up
ENSG00000118523.5	CTGF	1.10608	0.00529781	up
ENSG00000095383.19	TBC1D2	1.28822	0.00542059	up
ENSG00000205213.13	LGR4	1.66928	0.00543925	up
ENSG00000006451.7	RALA	1.16931	0.0055951	up
ENSG00000049192.14	ADAMTS6	1.08715	0.0055951	up
ENSG00000130522.5	JUND	1.25695	0.0055951	up
ENSG00000119139.18	TJP2	-1.31629	0.0058121	down
ENSG00000196562.14	SULF2	1.62795	0.00591107	up
ENSG00000106211.8	HSPB1	1.45904	0.00593917	up
ENSG00000172348.14	RCAN2	-1.43904	0.00593917	down
ENSG00000173214.5	MFSD4B	1.83456	0.00616853	up
ENSG00000266967.6	AARSD1	1.39495	0.00618734	up
ENSG00000109787.12	KLF3	-1.00905	0.00623262	down
ENSG00000239332.5	AC016722.2	-1.38067	0.00623262	down
ENSG00000180398.11	MCFD2	-1.12071	0.00623971	down
ENSG00000182541.17	LIMK2	1.67482	0.00634855	up
ENSG00000134138.19	MEIS2	1.09217	0.00666446	up
ENSG00000143878.9	RHOB	1.31977	0.00692192	up
ENSG00000115419.12	GLS	1.06498	0.00695296	up
ENSG00000126785.12	RHOJ	2.06775	0.00695296	up
ENSG00000057657.15	PRDM1	-1.42225	0.00699539	down
ENSG00000121413.12	ZSCAN18	1.94181	0.00699539	up
ENSG00000151702.16	FLI1	1.22894	0.00699539	up
ENSG00000155906.17	RMND1	1.54644	0.00699539	up
ENSG00000136859.9	ANGPTL2	-1.1982	0.00729883	down
ENSG00000148344.10	PTGES	-1.33666	0.00749823	down
ENSG00000134058.11	CDK7	1.39276	0.0076561	up
ENSG00000095794.19	CREM	1.35533	0.00850033	up
ENSG00000132669.12	RIN2	-1.25025	0.0086943	down
ENSG00000084234.16	APLP2	-1.04487	0.00880829	down
ENSG00000171492.14	LRRC8D	1.24672	0.00885839	up
ENSG00000111678.10	C12orf57	1.205	0.0094043	up
ENSG00000164176.12	EDIL3	4.56733	0.0096457	up
ENSG00000269893.6	SNHG8	1.62214	0.00972284	up
ENSG00000101452.14	DHX35	1.00042	0.0102098	up
ENSG00000172432.18	GTPBP2	1.13219	0.0103929	up
ENSG00000184602.5	SNN	-1.55414	0.0103929	down
ENSG00000134824.13	FADS2	1.73195	0.0104221	up
ENSG00000156299.13	TIAM1	1.30261	0.0105485	up
ENSG00000183337.16	BCOR	-1.31611	0.0109479	down
ENSG00000113916.17	BCL6	1.19573	0.0110836	up
ENSG00000156466.9	GDF6	4.3292	0.0111339	up
ENSG00000165124.17	SVEP1	-1.47099	0.0111339	down
ENSG00000164442.9	CITED2	1.01452	0.01115	up
ENSG00000231365.5	RP11-418J17.1	1.50872	0.01115	up
ENSG00000108001.13	EBF3	-1.60221	0.0114934	down
ENSG00000127080.9	IPPK	-1.1291	0.0116809	down
ENSG00000102897.9	LYRM1	1.38883	0.0117282	up
ENSG00000082781.11	ITGB5	-1.05434	0.0118198	down
ENSG00000166825.13	ANPEP	-0.984432	0.0118891	down
ENSG00000176971.3	FIBIN	4.34135	0.0119429	up
ENSG00000242086.8	AC069513.3	1.82452	0.0124547	up
ENSG00000167703.14	SLC43A2	1.52104	0.0125283	up
ENSG00000119771.14	KLHL29	1.20893	0.0135979	up
ENSG00000245812.2	RP11-175K6.1	2.21151	0.0139056	up
ENSG00000170464.9	DNAJC18	1.35761	0.0140718	up
ENSG00000272482.1	RP11-474O21.5	-2.11806	0.0145372	down
ENSG00000136717.14	BIN1	-1.22519	0.0146177	down
ENSG00000141337.12	ARSG	-1.63652	0.0147694	down
ENSG00000079482.12	OPHN1	1.35154	0.0147858	up
ENSG00000088727.12	KIF9	1.68662	0.0161134	up
ENSG00000142949.16	PTPRF	1.4575	0.0161134	up
ENSG00000102024.17	PLS3	1.12834	0.0161251	up
ENSG00000170185.9	USP38	-1.05577	0.0171664	down
ENSG00000154310.16	TNIK	3.01398	0.0172771	up
ENSG00000188636.3	LDOC1L	-1.29435	0.0172771	down
ENSG00000102683.7	SGCG	2.22839	0.0174193	up
ENSG00000173376.13	NDNF	2.24818	0.0179047	up
ENSG00000180304.14	OAZ2	1.53183	0.018195	up
ENSG00000184371.13	CSF1	-1.32253	0.018195	down
ENSG00000077238.13	IL4R	-1.28247	0.018448	down
ENSG00000166033.11	HTRA1	-1.22132	0.018448	down
ENSG00000164330.16	EBF1	1.07088	0.0186766	up
ENSG00000154654.14	NCAM2	2.95806	0.0187763	up
ENSG00000143367.15	TUFT1	1.29802	0.0188379	up
ENSG00000170006.11	TMEM154	2.93065	0.0190712	up
ENSG00000162618.13	ADGRL4	1.59682	0.0201679	up
ENSG00000129009.12	ISLR	-1.55071	0.0202579	down
ENSG00000136826.14	KLF4	1.20619	0.021188	up
ENSG00000168386.18	FILIP1L	1.32004	0.021188	up
ENSG00000139211.6	AMIGO2	2.72204	0.0219017	up
ENSG00000152952.11	PLOD2	1.03466	0.0219017	up
ENSG00000145632.14	PLK2	1.20129	0.0220674	up
ENSG00000162623.15	TYW3	1.79108	0.0220674	up
ENSG00000139974.15	SLC38A6	1.35926	0.0221269	up
ENSG00000261105.5	RP11-173B14.5	2.41232	0.022355	up
ENSG00000140511.11	HAPLN3	2.31038	0.0230001	up
ENSG00000137727.12	ARHGAP20	1.69436	0.0231802	up
ENSG00000182957.15	SPATA13	-1.28109	0.0233352	down
ENSG00000082438.15	COBLL1	1.38886	0.023463	up
ENSG00000106948.16	AKNA	1.12923	0.0253576	up
ENSG00000270022.3	RNU12	1.05391	0.0255742	up
ENSG00000246067.7	RP11-113K21.5	1.39882	0.0256278	up
ENSG00000160712.12	IL6R	-1.12555	0.0256772	down
ENSG00000106688.11	SLC1A1	2.12085	0.0265955	up
ENSG00000131759.17	RARA	-0.946609	0.0268386	down
ENSG00000121210.15	KIAA0922	1.07996	0.0269888	up
ENSG00000139146.13	FAM60A	2.54947	0.027591	up
ENSG00000165757.8	KIAA1462	1.2352	0.0277491	up
ENSG00000172575.11	RASGRP1	3.07046	0.0277491	up
ENSG00000139209.15	SLC38A4	2.54049	0.0280473	up
ENSG00000272695.1	GAS6-AS2	-1.78803	0.0282448	down
ENSG00000079215.13	SLC1A3	-1.24775	0.0284221	down
ENSG00000134243.11	SORT1	2.10159	0.0284221	up
ENSG00000155090.14	KLF10	-1.09255	0.0284221	down
ENSG00000171621.13	SPSB1	-1.03293	0.0284221	down
ENSG00000114735.9	HEMK1	1.3014	0.028669	up
ENSG00000134569.9	LRP4	-1.43057	0.028669	down
ENSG00000135919.12	SERPINE2	-1.21397	0.028669	down
ENSG00000177156.10	TALDO1	1.22397	0.028669	up
ENSG00000069974.15	RAB27A	1.255	0.029065	up
ENSG00000099326.8	MZF1	1.18265	0.029065	up
ENSG00000052795.12	FNIP2	1.10056	0.0301072	up
ENSG00000101190.12	TCFL5	1.34461	0.0302626	up
ENSG00000179918.18	SEPHS2	1.54428	0.0311023	up
ENSG00000104047.14	DTWD1	1.1274	0.0311785	up
ENSG00000113758.13	DBN1	1.11988	0.0311785	up
ENSG00000149596.6	JPH2	1.46089	0.0311785	up
ENSG00000164983.7	TMEM65	1.195	0.0311785	up
ENSG00000143702.15	CEP170	0.965827	0.0312176	up
ENSG00000143093.14	STRIP1	1.17764	0.0312957	up
ENSG00000188677.14	PARVB	-1.08364	0.0312957	down
ENSG00000277462.1	ZNF670	2.02613	0.0317981	up
ENSG00000153993.13	SEMA3D	1.24032	0.0319909	up
ENSG00000196284.15	SUPT3H	1.02568	0.0321868	up
ENSG00000147548.16	NSD3	1.21627	0.0323782	up
ENSG00000146540.14	C7orf50	1.15226	0.0333626	up
ENSG00000130176.7	CNN1	2.2375	0.0334801	up
ENSG00000182185.18	RAD51B	1.1002	0.0334801	up
ENSG00000126858.17	RHOT1	1.04582	0.0335886	up
ENSG00000140006.11	WDR89	2.06767	0.0335886	up
ENSG00000106683.14	LIMK1	-1.09683	0.0350523	down
ENSG00000188157.14	AGRN	1.25379	0.0352153	up
ENSG00000134470.20	IL15RA	-1.81598	0.0354156	down
ENSG00000173641.17	HSPB7	-2.93386	0.0354156	down
ENSG00000078053.16	AMPH	1.21165	0.036115	up
ENSG00000106089.11	STX1A	-1.13148	0.0363317	down
ENSG00000120675.5	DNAJC15	1.35327	0.0363317	up
ENSG00000179715.12	PCED1B	1.36075	0.0363317	up
ENSG00000122863.5	CHST3	-1.07946	0.0363671	down
ENSG00000169519.20	METTL15	1.00911	0.0363671	up
ENSG00000146278.10	PNRC1	1.06245	0.0368881	up
ENSG00000125149.11	C16orf70	1.86583	0.036993	up
ENSG00000019549.10	SNAI2	-1.06579	0.0374671	down
ENSG00000105419.17	MEIS3	1.49467	0.0381762	up
ENSG00000118515.11	SGK1	1.18432	0.0386311	up
ENSG00000141753.6	IGFBP4	-1.10853	0.0396688	down
ENSG00000198768.10	APCDD1L	1.57517	0.0396688	up
ENSG00000138172.10	CALHM2	-1.47672	0.0405642	down
ENSG00000185122.10	HSF1	0.96186	0.0409583	up
ENSG00000120093.11	HOXB3	1.70614	0.0412636	up
ENSG00000088448.14	ANKRD10	-1.00827	0.0418454	down
ENSG00000205542.10	TMSB4X	1.00777	0.0425452	up
ENSG00000171174.14	RBKS	1.45793	0.0426529	up
ENSG00000182197.10	EXT1	0.971422	0.0445063	up
ENSG00000162599.15	NFIA	1.20355	0.0445962	up
ENSG00000178921.13	PFAS	1.09417	0.0448376	up
ENSG00000034510.5	TMSB10	1.04694	0.0453989	up
ENSG00000123975.4	CKS2	1.0639	0.0453989	up
ENSG00000180914.10	OXTR	1.39624	0.0453989	up
ENSG00000224259.6	RP11-48O20.4	1.57574	0.0453989	up
ENSG00000075391.16	RASAL2	0.877841	0.0459765	up
ENSG00000205221.12	VIT	-1.9325	0.0464327	down
ENSG00000152377.13	SPOCK1	1.42316	0.0472105	up
ENSG00000275342.4	PRAG1	1.88622	0.0473655	up
ENSG00000096433.10	ITPR3	-1.12451	0.0485326	down
ENSG00000276023.4	DUSP14	1.14741	0.0485326	up
ENSG00000148737.16	TCF7L2	0.853964	0.0485445	up
ENSG00000137273.4	FOXF2	-1.91746	0.0493558	down
ENSG00000197774.12	EME2	1.40636	0.0493558	up
ENSG00000204262.11	COL5A2	1.08438	0.0493558	up
ENSG00000137309.19	HMGA1	-1.21474	0.0497296	down
ENSG00000168477.18	TNXB	-1.13554	0.0497296	down
ENSG00000275221.1	HIST1H2AK	1.83632	0.0498995	up
ENSG00000079459.12	FDFT1	1.58228	0.0499043	up
ENSG00000100065.14	CARD10	-1.50109	0.0499043	down
